# The evolutionary genetics of polygenic diseases with the largest global burden in mortality rates

**DOI:** 10.1101/2021.12.10.21267630

**Authors:** Ujani Hazra, Joseph Lachance

**Affiliations:** School of Biological Sciences, Georgia Institute of Technology, Atlanta, Georgia, USA

**Keywords:** evolutionary genetics, health inequities, human genomics, natural selection, neutral evolution, polygenic diseases, ascertainment bias

## Abstract

**Background:** Although the prevalence of many complex diseases varies across human populations, the extent to which differences in the risks of common polygenic diseases are due to local adaptation is largely unknown. Focusing on the ten hereditary diseases with the largest global disease burden in terms of mortality rates, we leveraged GWAS findings from multiple ascertainment schemes to quantify collective signatures of selection acting on sets of disease-associated variants.

**Results:** First, we used PolyGraph to assess whether risk-associated loci have experienced directional shifts in allele frequencies. For each disease, these tests of polygenic adaptation revealed that most evolutionary branches did not exhibit any concerted change in predicted disease risks. Next, we developed a novel approach to quantify whether sets of disease-associated SNPs were enriched for outlier values from scans of selection compared to matched sets of control SNPs. Applying this approach to integrative haplotype scores, we did not observe strong signals of recent positive selection acting on common polygenic diseases. By contrast, application of our outlier approach to McVicker’s B statistics revealed that disease-associated SNPs are enriched for signatures of background selection. Furthermore, these tests of negative selection yielded consistent patterns regardless of whether disease-associated SNPs were ascertained in European, East Asian, or multi-ancestry cohorts.

**Conclusions:** While our results do not support a major role for recent positive selection or local adaptation in shaping population differences in polygenic disease risks, they do suggest that background selection continues to act on disease-associated loci across diverse human populations.
