## Supplementary material for "The evolutionary genetics of polygenic diseases with the largest global burden in mortality rates": Tables S1-S6

### Sheet: Summary
Additional file 1 (supplemental tables)
Table S1	Additional details about GWAS SNP sets
Table S2	Branch statistics for PolyGraph analyses
Table S3	Exact iHS outlier enrichment percentile rank statistics for multiple ascertainment schemes and 26 global populations from the 1KGP
Table S4	Effects of weighting the KDE by effect size for iHS statistics
Table S5	Comparisons of different outlier thresholds for McVicker’s B statistics
Table S6	Effects of weighting the KDE by effect size for McVicker’s B statistics

### Sheet: Table S1 - GWAS SNPs
				No. of SNPS
Trait	GWAS (PMID)	GWAS ancestry	Sample size	p-value < 5x 10 -5	Post LD ckumping (r2 < 0.2)	Final *	Link to final SNP list	Final_iHS_avail **	Link to final iHS available SNP list (with iHS value)
Ischaemic heart disease (CAD)	Aragam et. al, 2022 (36474045)	European	181,522 cases	366	200	200	https://github.com/LachanceLab/polygenic_selection/blob/main/data/Ischaemic%20Heart%20Disease/EUR/GWAS_hits_hg19.txt	181	https://github.com/LachanceLab/polygenic_selection/blob/main/data/Ischaemic%20Heart%20Disease/EUR/GWAS_hits_hg19_iHS.txt
	Ishigaki et. al., 2020. (32514122)	East Asian	29,319 cases, 183,134 controls	26834	832	829	https://github.com/LachanceLab/polygenic_selection/blob/main/data/Ischaemic%20Heart%20Disease/EAS/GWAS_hits_hg19.txt	657	https://github.com/LachanceLab/polygenic_selection/blob/main/data/Ischaemic%20Heart%20Disease/EAS/GWAS_hits_hg19_iHS.txt
	Tcheandjieu et.al., 2022 (35915156)	Multi ancestry #	243,392 cases , 849,686 controls	55	50	50	https://github.com/LachanceLab/polygenic_selection/blob/main/data/Ischaemic%20Heart%20Disease/Multi/GWAS_hits_hg19.txt	50	https://github.com/LachanceLab/polygenic_selection/blob/main/data/Ischaemic%20Heart%20Disease/Multi/GWAS_hits_hg19_iHS.txt
Stroke (Ischemic)	Malik et. al., 2018 (29531354)	European	40,584 cases and 406,111 controls	2658	268	263	https://github.com/LachanceLab/polygenic_selection/blob/main/data/Stroke/EUR/GWAS_hits_hg19.txt	234	https://github.com/LachanceLab/polygenic_selection/blob/main/data/Stroke/EUR/GWAS_hits_hg19_iHS.txt
	Ishigaki et. al., 2020 (32514122)	East Asian	17,671 cases, 192,383 controls	1211	124	122	https://github.com/LachanceLab/polygenic_selection/blob/main/data/Stroke/EAS/GWAS_hits_hg19.txt	109	https://github.com/LachanceLab/polygenic_selection/blob/main/data/Stroke/EAS/GWAS_hits_hg19_iHS.txt
	Mishra et. al., 2022 (36180795)	Multi ancestry #	110,182 cases, 1,503,898 controls	6536	632	123	https://github.com/LachanceLab/polygenic_selection/blob/main/data/Stroke/Multi/GWAS_hits_hg19.txt	112	https://github.com/LachanceLab/polygenic_selection/blob/main/data/Stroke/Multi/GWAS_hits_hg19_iHS.txt
Chronic obstructive pulmonary disease	Sakornsakolpat et. al., 2019 (30804561)	European	35,735 cases and 222,076 controls	82	80	79	https://github.com/LachanceLab/polygenic_selection/blob/main/data/Chronic%20Obstructive%20Pulmonary%20Disorder/EUR/GWAS_hits_hg19.txt	75	https://github.com/LachanceLab/polygenic_selection/blob/main/data/Chronic%20Obstructive%20Pulmonary%20Disorder/EUR/GWAS_hits_hg19_iHS.txt
	Ishigaki et. al., 2020 (32514122)	East Asian	3,315 cases, 201,592 controls	2225	99	92	https://github.com/LachanceLab/polygenic_selection/blob/main/data/Chronic%20Obstructive%20Pulmonary%20Disorder/EAS/GWAS_hits_hg19.txt	76	https://github.com/LachanceLab/polygenic_selection/blob/main/data/Chronic%20Obstructive%20Pulmonary%20Disorder/EAS/GWAS_hits_hg19_iHS.txt
	Shrine et. al., 2023 (36914875)	Multi ancestry #	588,452 individuals	160	159	100	https://github.com/LachanceLab/polygenic_selection/blob/main/data/Chronic%20Obstructive%20Pulmonary%20Disorder/Multi/GWAS_hits_hg19.txt	92	https://github.com/LachanceLab/polygenic_selection/blob/main/data/Chronic%20Obstructive%20Pulmonary%20Disorder/Multi/GWAS_hits_hg19_iHS.txt
Trachea, bronchus, lung cancers	McKay et. al., 2017 (28604730)	European	29,266 cases and 56,450 controls	681	259	258	https://github.com/LachanceLab/polygenic_selection/blob/main/data/Lung%20Cancer/EUR/GWAS_hits_hg19.txt	214	https://github.com/LachanceLab/polygenic_selection/blob/main/data/Lung%20Cancer/EUR/GWAS_hits_hg19_iHS.txt
	Ishigaki et. al., 2020 (32514122)	East Asian	4,050 cases, 208,403 controls	2411	101	101	https://github.com/LachanceLab/polygenic_selection/blob/main/data/Lung%20Cancer/EAS/GWAS_hits_hg19.txt	84	https://github.com/LachanceLab/polygenic_selection/blob/main/data/Lung%20Cancer/EAS/GWAS_hits_hg19_iHS.txt
	Byun et. al., 2022 (35915169)	Multi ancestry #	25,315 cases, 912,813 controls	2490	124	124	https://github.com/LachanceLab/polygenic_selection/blob/main/data/Lung%20Cancer/Multi/GWAS_hits_hg19.txt	106	https://github.com/LachanceLab/polygenic_selection/blob/main/data/Lung%20Cancer/Multi/GWAS_hits_hg19_iHS.txt
Alzheimer disease and other dementias	Bellenguez at.al., 2022 (35379992)	European	111,326 cases, 677,663 controls	75	75	75	https://github.com/LachanceLab/polygenic_selection/blob/main/data/Alzheimer's%20Disease/EUR/GWAS_hits_hg19.txt	68	https://github.com/LachanceLab/polygenic_selection/blob/main/data/Alzheimer's%20Disease/EUR/GWAS_hits_hg19_iHS.txt
Diabetes mellitus	Cai et. al., 2020 (33188205)	European	9978 cases, 13,348 controls	1942	183	183	https://github.com/LachanceLab/polygenic_selection/blob/main/data/Diabetes%20Mellitus/EUR/GWAS_hits_hg19.txt	169	https://github.com/LachanceLab/polygenic_selection/blob/main/data/Diabetes%20Mellitus/EUR/GWAS_hits_hg19_iHS.txt
	Spracklen et. al., 2020 (32499647)	East Asian	77,418 cases, 356,122 controls	182	174	158	https://github.com/LachanceLab/polygenic_selection/blob/main/data/Diabetes%20Mellitus/EAS/GWAS_hits_hg19.txt	136	https://github.com/LachanceLab/polygenic_selection/blob/main/data/Diabetes%20Mellitus/EAS/GWAS_hits_hg19_iHS.txt
	Mahajan et.al., 2022 (35551307)	Multi ancestry #	180,834 cases, 1,159,055 controls	69660	2662	1661	https://github.com/LachanceLab/polygenic_selection/blob/main/data/Diabetes%20Mellitus/Multi/GWAS_hits_hg19.txt	1495	https://github.com/LachanceLab/polygenic_selection/blob/main/data/Diabetes%20Mellitus/Multi/GWAS_hits_hg19_iHS.txt
Kidney diseases	Wuttke et. al., 2019 (31152163)	European	41,395 cases and 439,303 controls	69127	2296	2283	https://github.com/LachanceLab/polygenic_selection/blob/main/data/Kidney%20Disease/EUR/GWAS_hits_hg19.txt	2021	https://github.com/LachanceLab/polygenic_selection/blob/main/data/Kidney%20Disease/EUR/GWAS_hits_hg19_iHS.txt
	Kanai et al., 2018 (29403010)	East Asian	143,658 individuals	17308	587	583	https://github.com/LachanceLab/polygenic_selection/blob/main/data/Kidney%20Disease/EAS/GWAS_hits_hg19.txt	519	https://github.com/LachanceLab/polygenic_selection/blob/main/data/Kidney%20Disease/EAS/GWAS_hits_hg19_iHS.txt
	Wuttke et. al., 2019 (31152163)	Multi ancestry #	64,164 cases, 561,055 controls	80686	3666	521	https://github.com/LachanceLab/polygenic_selection/blob/main/data/Kidney%20Disease/Multi/GWAS_hits_hg19.txt	462	https://github.com/LachanceLab/polygenic_selection/blob/main/data/Kidney%20Disease/Multi/GWAS_hits_hg19_iHS.txt
Hypertensive heart disease(Systolic BP)	Surendran et. al., 2020 (33230300)	European	445,360 individuals	2167	1129	1124	https://github.com/LachanceLab/polygenic_selection/blob/main/data/Hypertensive%20Heart%20Disease/EUR/GWAS_hits_hg19.txt	1011	https://github.com/LachanceLab/polygenic_selection/blob/main/data/Hypertensive%20Heart%20Disease/EUR/GWAS_hits_hg19_iHS.txt
	Kanai et al., 2018 (29403010)	East Asian	136,597 individulas	8084	316	315	https://github.com/LachanceLab/polygenic_selection/blob/main/data/Hypertensive%20Heart%20Disease/EAS/GWAS_hits_hg19.txt	277	https://github.com/LachanceLab/polygenic_selection/blob/main/data/Hypertensive%20Heart%20Disease/EAS/GWAS_hits_hg19_iHS.txt
	Giri et. al., 2019 (30578418)	Multi ancestry #	318,891 individuals	339	317	226	https://github.com/LachanceLab/polygenic_selection/blob/main/data/Hypertensive%20Heart%20Disease/Multi/GWAS_hits_hg19.txt	211	https://github.com/LachanceLab/polygenic_selection/blob/main/data/Hypertensive%20Heart%20Disease/Multi/GWAS_hits_hg19_iHS.txt
Colon and rectum cancers	Law et. al., 2019 (31089142)	European	34,627 cases, 71,379 controls	87	83	83	https://github.com/LachanceLab/polygenic_selection/blob/main/data/Colon%20and%20Rectum%20Cancer/EUR/GWAS_hits_hg19.txt	73	https://github.com/LachanceLab/polygenic_selection/blob/main/data/Colon%20and%20Rectum%20Cancer/EUR/GWAS_hits_hg19_iHS.txt
	Lu et. al., 2019 (31826910)	East Asian	23,572 cases , 48,700 controls	60	60	60	https://github.com/LachanceLab/polygenic_selection/blob/main/data/Colon%20and%20Rectum%20Cancer/EAS/GWAS_hits_hg19.txt	52	https://github.com/LachanceLab/polygenic_selection/blob/main/data/Colon%20and%20Rectum%20Cancer/EAS/GWAS_hits_hg19_iHS.txt
	Fernandez-Rozadilla et. al., 2023 (36539618)	Multi ancestry #	100,204 cases , 154,587 controls	189	189	188	https://github.com/LachanceLab/polygenic_selection/blob/main/data/Colon%20and%20Rectum%20Cancer/Multi/GWAS_hits_hg19.txt	167	https://github.com/LachanceLab/polygenic_selection/blob/main/data/Colon%20and%20Rectum%20Cancer/Multi/GWAS_hits_hg19_iHS.txt
Breast Cancer	Mavaddat et. al., 2019 (30554720)	European	94,075 cases, 75,017 controls	256	242	242	https://github.com/LachanceLab/polygenic_selection/blob/main/data/Breast%20Cancer/EUR/GWAS_hits_hg19.txt	222	https://github.com/LachanceLab/polygenic_selection/blob/main/data/Breast%20Cancer/EUR/GWAS_hits_hg19_iHS.txt
	Ishigaki et. al., 2020 (32514122)	East Asian	5,552 cases, 89,731 controls	3321	118	118	https://github.com/LachanceLab/polygenic_selection/blob/main/data/Breast%20Cancer/EAS/GWAS_hits_hg19.txt	94	https://github.com/LachanceLab/polygenic_selection/blob/main/data/Breast%20Cancer/EAS/GWAS_hits_hg19_iHS.txt
	Shu et. al., 2020 (32139696)	Multi ancestry #	147,183 cases, 130,749 controls	148	100	100	https://github.com/LachanceLab/polygenic_selection/blob/main/data/Breast%20Cancer/Multi/GWAS_hits_hg19.txt	95	https://github.com/LachanceLab/polygenic_selection/blob/main/data/Breast%20Cancer/Multi/GWAS_hits_hg19_iHS.txt
*Final - after filtering for HLA regions, availability of matched control SNP
**Final_iHS_avail - Final lists of SNPs with iHS values available
#For multi-ancestry studies, SNPs were LD pruned and matched in European, East Asian and African populations, and only SNPs with matched controls and known ancestral/derived state in all three cohorts were considered.

### Sheet: Table S2 - PolyGraph
Ischaemic heart disease (CAD)	European Ascertained					East Asian Ascertained					Multi-ancestry Ascertained
	branch	Q_B	q_B	Pval	SignRandPval	branch	Q_B	q_B	Pval	SignRandPval	branch	Q_B	q_B	Pval	SignRandPval
	q_r	1.031	-1.015	0.309954	0.353	q_r	9.164	3.027	0.00246868	0.003	q_r	2.436	-1.561	0.118542	0.216
	s_r	1.031	1.015	0.309954	0.353	s_r	9.164	-3.027	0.00246868	0.003	s_r	2.436	1.561	0.118542	0.216
	t_s	0.459	-0.677	0.498194	0.564	t_s	1.69	-1.3	0.193566	0.179	t_s	6.2	2.49	0.0127752	0.035
	u_t	0.004	0.061	0.951677	0.953	u_t	0.276	0.525	0.599345	0.574	u_t	6.711	2.591	0.00958283	0.02
	v_s	3.199	1.789	0.0736814	0.086	v_s	6.801	-2.608	0.00910832	0.017	v_s	0.022	-0.149	0.881758	0.879
	BEB_v	2.847	1.687	0.0915267	0.123	BEB_v	1.729	-1.315	0.188593	0.218	BEB_v	0.612	-0.782	0.434151	0.396
	MSL_q	1.144	-1.069	0.284886	0.336	MSL_q	7.339	2.709	0.00674576	0.006	MSL_q	2.597	-1.612	0.107036	0.209
	YRI_q	0.857	-0.926	0.354535	0.385	YRI_q	10.499	3.24	0.00119461	0.001	YRI_q	2.119	-1.456	0.14545	0.235
	IBS_u	0.032	0.179	0.857992	0.884	IBS_u	1.313	1.146	0.251796	0.231	IBS_u	6.555	2.56	0.0104613	0.02
	GBR_u	0.003	-0.058	0.953759	0.966	GBR_u	0.012	-0.108	0.914012	0.924	GBR_u	6.145	2.479	0.0131815	0.033
	STU_v	0.391	0.625	0.531712	0.514	STU_v	16.122	-4.015	5.93862e-05	0	STU_v	2.844	1.686	0.0917139	0.125
	w_BEB	2.847	1.687	0.0915267	0.123	w_BEB	1.729	-1.315	0.188593	0.218	w_BEB	0.612	-0.782	0.434151	0.396
	x_w	1.562	1.25	0.211411	0.249	x_w	2.796	-1.672	0.0945042	0.121	x_w	0.388	-0.623	0.533553	0.539
	y_t	5.165	-2.273	0.023052	0.033	y_t	31.085	-5.575	2.46948e-08	0	y_t	0	0.009	0.993049	0.984
	y_x	5.165	-2.273	0.023052	0.033	y_x	31.085	-5.575	2.46948e-08	0	y_x	0	0.009	0.993049	0.984
	JPT_x	6.362	2.522	0.0116611	0.014	JPT_x	0.406	0.637	0.524009	0.567	JPT_x	0.538	-0.733	0.46329	0.388
	CHB_w	4.152	2.038	0.0415771	0.061	CHB_w	0.571	-0.755	0.449961	0.483	CHB_w	0.797	-0.893	0.371956	0.288
	PEL_y	5.165	-2.273	0.023052	0.033	PEL_y	31.085	-5.575	2.46948e-08	0	PEL_y	0	0.009	0.993049	0.984
	Total	15.468	NaN	0.0506547	0.037	Total	69.642	NaN	5.79004e-12	0	Total	8.377	NaN	0.397498	0.358
	FDR Corrected p-value			0.16885		FDR Corrected p-value			5.211e-11		FDR Corrected p-value			0.688403
Stroke (Ischemic)	European Ascertained					East Asian Ascertained					Multi-ancestry Ascertained
	branch	Q_B	q_B	Pval	SignRandPval	branch	Q_B	q_B	Pval	SignRandPval	branch	Q_B	q_B	Pval	SignRandPval
	q_r	0.144	0.379	0.704563	0.753	q_r	6.549	2.559	0.010492	0.038	q_r	0.022	-0.149	0.881518	0.902
	s_r	0.144	-0.379	0.704563	0.753	s_r	6.549	-2.559	0.010492	0.038	s_r	0.022	0.149	0.881518	0.902
	t_s	1.545	1.243	0.213946	0.369	t_s	0.299	-0.547	0.584665	0.613	t_s	2.629	-1.621	0.104948	0.11
	u_t	0.89	0.943	0.345602	0.514	u_t	0.413	-0.642	0.5206	0.531	u_t	3.82	-1.954	0.050654	0.047
	v_s	2.192	-1.48	0.138767	0.213	v_s	7.067	-2.658	0.00785355	0.022	v_s	2.285	1.512	0.130605	0.157
	BEB_v	0.594	-0.771	0.440703	0.551	BEB_v	5.558	-2.358	0.0183932	0.04	BEB_v	2.71	1.646	0.0997079	0.14
	MSL_q	0.127	0.357	0.721221	0.763	MSL_q	4.909	2.216	0.0267134	0.048	MSL_q	0.145	-0.38	0.703787	0.704
	YRI_q	0.151	0.388	0.697767	0.739	YRI_q	7.919	2.814	0.00489312	0.036	YRI_q	0.008	0.088	0.930217	0.921
	IBS_u	0.977	0.988	0.323059	0.479	IBS_u	0.229	-0.478	0.632598	0.634	IBS_u	4.123	-2.031	0.0422969	0.048
	GBR_u	0.719	0.848	0.396521	0.551	GBR_u	0.589	-0.768	0.44278	0.456	GBR_u	3.146	-1.774	0.0761284	0.07
	STU_v	4.894	-2.212	0.0269432	0.037	STU_v	1.787	-1.337	0.18134	0.211	STU_v	0.005	-0.068	0.946146	0.942
	w_BEB	0.594	-0.771	0.440703	0.551	w_BEB	5.558	-2.358	0.0183932	0.04	w_BEB	2.71	1.646	0.0997079	0.14
	x_w	0.004	-0.065	0.94845	0.958	x_w	4.997	-2.235	0.0253902	0.05	x_w	2.884	1.698	0.0894757	0.102
	y_t	1.086	1.042	0.297373	0.412	y_t	0.047	0.217	0.828283	0.845	y_t	0.621	0.788	0.430607	0.472
	y_x	1.086	1.042	0.297373	0.412	y_x	0.047	0.217	0.828283	0.845	y_x	0.621	0.788	0.430607	0.472
	JPT_x	0.315	-0.561	0.574817	0.659	JPT_x	7.398	-2.72	0.00653119	0.019	JPT_x	2.632	1.622	0.104704	0.143
	CHB_w	2.355	-1.534	0.124912	0.228	JPT_x	5.125	-2.264	0.0235779	0.041	CHB_w	2.009	1.417	0.156383	0.221
	PEL_y	1.086	1.042	0.297373	0.412	PEL_y	0.047	0.217	0.828283	0.845	PEL_y	0.621	0.788	0.430607	0.472
	Total	12.824	NaN	0.118053	0.13	Total	14.821	NaN	0.0627309	0.086	Total	7.011	NaN	0.535425	0.441
	FDR Corrected p-value			0.295132		FDR Corrected p-value			0.0940964		FDR Corrected p-value			0.688403
Chronic obstructive pulmonary disease	European Ascertained					East Asian Ascertained					Multi-ancestry Ascertained
	branch	Q_B	q_B	Pval	SignRandPval	branch	Q_B	q_B	Pval	SignRandPval	branch	Q_B	q_B	Pval	SignRandPval
	q_r	0.009	0.095	0.923921	0.917	q_r	0.141	0.375	0.707665	0.65	q_r	0.307	0.554	0.579675	0.56
	s_r	0.009	-0.095	0.923921	0.917	s_r	0.141	-0.375	0.707665	0.65	s_r	0.307	-0.554	0.579675	0.56
	t_s	0.032	0.179	0.85764	0.862	t_s	1.787	-1.337	0.181254	0.259	t_s	1.064	1.032	0.302296	0.266
	u_t	0.111	0.333	0.739363	0.736	u_t	1.454	-1.206	0.227829	0.308	u_t	0.836	0.914	0.360576	0.351
	v_s	0.069	-0.263	0.792421	0.808	v_s	0.412	0.642	0.52083	0.575	v_s	2.308	-1.519	0.128745	0.189
	BEB_v	0.562	-0.75	0.453365	0.497	BEB_v	1.325	1.151	0.249697	0.383	BEB_v	0.835	-0.914	0.3608	0.434
	MSL_q	0	-0.014	0.989144	0.982	MSL_q	0.127	0.357	0.721289	0.661	MSL_q	0.559	0.747	0.454841	0.447
	YRI_q	0.041	0.201	0.840388	0.847	YRI_q	0.145	0.38	0.703783	0.656	YRI_q	0.116	0.341	0.733215	0.725
	IBS_u	0.003	0.057	0.954778	0.952	IBS_u	0.874	-0.935	0.349743	0.441	IBS_u	1.425	1.194	0.232525	0.233
	GBR_u	0.34	0.583	0.559596	0.56	GBR_u	1.972	-1.404	0.160282	0.205	GBR_u	0.35	0.592	0.553849	0.529
	STU_v	1.604	1.267	0.205326	0.256	STU_v	1.569	-1.253	0.210313	0.212	STU_v	3.755	-1.938	0.0526493	0.084
	w_BEB	0.562	-0.75	0.453365	0.497	w_BEB	1.325	1.151	0.249697	0.383	w_BEB	0.835	-0.914	0.3608	0.434
	x_w	0.593	-0.77	0.441192	0.505	x_w	1	1	0.317218	0.437	x_w	0.591	-0.769	0.441929	0.5
	y_t	0.187	-0.433	0.665236	0.644	y_t	0.306	-0.553	0.580098	0.672	y_t	0.226	0.475	0.634781	0.644
	y_x	0.187	-0.433	0.665236	0.644	y_x	0.306	-0.553	0.580098	0.672	y_x	0.226	0.475	0.634781	0.644
	JPT_x	0.491	-0.701	0.48342	0.515	JPT_x	2.043	1.429	0.152901	0.312	JPT_x	1.259	-1.122	0.261857	0.337
	CHB_w	0.422	-0.649	0.516049	0.563	CHB_w	1.474	1.214	0.224719	0.395	CHB_w	0.988	-0.994	0.320336	0.399
	PEL_y	0.187	-0.433	0.665236	0.644	PEL_y	0.306	-0.553	0.580098	0.672	PEL_y	0.226	0.475	0.634781	0.644
	Total	4	NaN	0.857104	0.831	Total	5.528	NaN	0.69999	0.678	Total	9.279	NaN	0.319311	0.289
	FDR Corrected p-value			0.924519		FDR Corrected p-value			0.69999		FDR Corrected p-value			0.688403
Trachea, bronchus, lung cancers	European Ascertained					East Asian Ascertained					Multi-ancestry Ascertained
	branch	Q_B	q_B	Pval	SignRandPval	branch	Q_B	q_B	Pval	SignRandPval	branch	Q_B	q_B	Pval	SignRandPval
	q_r	0.046	-0.215	0.829759	0.834	q_r	0.894	0.945	0.344457	0.36	q_r	0.47	-0.686	0.492799	0.437
	s_r	0.046	0.215	0.829759	0.834	s_r	0.894	-0.945	0.344457	0.36	s_r	0.47	0.686	0.492799	0.437
	t_s	0.345	0.587	0.556978	0.541	t_s	0.008	-0.09	0.928579	0.931	t_s	0.784	0.885	0.376042	0.384
	u_t	0.492	0.702	0.482831	0.5	u_t	0.069	-0.263	0.792443	0.782	u_t	1.485	1.219	0.222945	0.356
	v_s	0.049	-0.221	0.825052	0.819	v_s	1.154	-1.074	0.282744	0.255	v_s	0.011	0.106	0.915514	0.917
	BEB_v	0.518	-0.72	0.471782	0.467	BEB_v	0.022	-0.149	0.881205	0.902	BEB_v	0.01	-0.101	0.919197	0.924
	MSL_q	0	0.009	0.993169	0.979	MSL_q	0.726	0.852	0.394045	0.395	MSL_q	0.155	-0.394	0.693917	0.656
	YRI_q	0.186	-0.431	0.666213	0.649	YRI_q	1.011	1.006	0.314566	0.341	YRI_q	0.911	-0.955	0.339759	0.272
	IBS_u	0.271	0.521	0.602532	0.624	IBS_u	0.336	-0.58	0.561976	0.57	IBS_u	8.023	2.832	0.00461897	0.072
	GBR_u	0.705	0.84	0.401006	0.402	GBR_u	0.004	0.06	0.952295	0.935	GBR_u	0.176	-0.42	0.674546	0.666
	STU_v	1.708	1.307	0.191219	0.184	STU_v	7.376	-2.716	0.00661028	0.04	STU_v	0.34	0.583	0.559899	0.671
	w_BEB	0.518	-0.72	0.471782	0.467	w_BEB	0.022	-0.149	0.881205	0.902	w_BEB	0.01	-0.101	0.919197	0.924
	x_w	0.352	-0.593	0.552921	0.566	x_w	0.133	0.364	0.715689	0.771	x_w	0.59	-0.768	0.442368	0.504
	y_t	0.071	-0.267	0.789465	0.835	y_t	0.254	0.504	0.614508	0.651	y_t	0.775	-0.88	0.378731	0.555
	y_x	0.071	-0.267	0.789465	0.835	y_x	0.254	0.504	0.614508	0.651	y_x	0.775	-0.88	0.378731	0.555
	JPT_x	0.326	-0.571	0.568104	0.564	JPT_x	0.037	0.192	0.847597	0.876	JPT_x	0.24	-0.49	0.624062	0.566
	CHB_w	0.635	-0.797	0.425493	0.416	CHB_w	0.557	-0.746	0.455435	0.457	CHB_w	0.495	0.703	0.481815	0.422
	PEL_y	0.071	-0.267	0.789465	0.835	PEL_y	0.254	0.504	0.614508	0.651	PEL_y	0.775	-0.88	0.378731	0.555
	Total	4.425	NaN	0.816858	0.797	Total	13.735	NaN	0.0889509	0.077	Total	59.907	NaN	4.86105e-10	0.002
	FDR Corrected p-value			0.924519		FDR Corrected p-value			0.114365		FDR Corrected p-value			4.374e-09
Alzheimer disease and other dementias	European Ascertained					East Asian Ascertained					Multi-ancestry Ascertained
	branch	Q_B	q_B	Pval	SignRandPval
	q_r	0.036	0.191	0.848624	0.838
	s_r	0.036	-0.191	0.848624	0.838
	t_s	0.031	0.177	0.859287	0.839
	u_t	0.393	0.627	0.530589	0.456
	v_s	0.142	-0.377	0.705995	0.715
	BEB_v	0.249	-0.499	0.618015	0.648
	MSL_q	0.077	0.277	0.782087	0.771
	YRI_q	0.01	0.098	0.921608	0.913
	IBS_u	0.677	0.823	0.410745	0.356
	GBR_u	0.162	0.402	0.68734	0.623
	STU_v	0.065	0.255	0.798865	0.829
	w_BEB	0.249	-0.499	0.618015	0.648
	x_w	0.755	-0.869	0.384896	0.393
	y_t	1.723	-1.313	0.189341	0.183
	y_x	1.723	-1.313	0.189341	0.183
	JPT_x	0.165	-0.407	0.684157	0.749
	CHB_w	0	-0.007	0.994532	0.987
	PEL_y	1.723	-1.313	0.189341	0.183
	Total	3.645	NaN	0.887612	0.871
	FDR Corrected p-value			0.924519
Diabetes mellitus	European Ascertained					East Asian Ascertained					Multi-ancestry Ascertained
	branch	Q_B	q_B	Pval	SignRandPval	branch	Q_B	q_B	Pval	SignRandPval	branch	Q_B	q_B	Pval	SignRandPval
	q_r	0.204	-0.452	0.651234	0.644	q_r	3.513	1.874	0.0608734	0.078	q_r	0	0.012	0.990469	0.978
	s_r	0.204	0.452	0.651234	0.644	s_r	3.513	-1.874	0.0608734	0.078	s_r	0	-0.012	0.990469	0.978
	t_s	1.292	1.136	0.255769	0.291	t_s	0.02	-0.142	0.887118	0.886	t_s	1.88	-1.371	0.170389	0.167
	u_t	1.497	1.223	0.221175	0.251	u_t	0.19	0.436	0.662704	0.685	u_t	1.684	-1.298	0.194426	0.2
	v_s	0.147	-0.384	0.700988	0.716	v_s	4.662	-2.159	0.0308429	0.071	v_s	1.234	1.111	0.266669	0.308
	BEB_v	0.003	0.059	0.953107	0.961	BEB_v	7.48	-2.735	0.0062381	0.053	BEB_v	0.395	0.628	0.5298	0.58
	MSL_q	0.335	-0.578	0.562962	0.556	MSL_q	3.315	1.821	0.0686701	0.091	MSL_q	0.044	-0.211	0.832963	0.845
	YRI_q	0.096	-0.31	0.756734	0.738	YRI_q	3.471	1.863	0.0624534	0.067	YRI_q	0.055	0.235	0.814495	0.813
	IBS_u	2.893	1.701	0.0889386	0.132	IBS_u	0.34	0.583	0.559846	0.646	IBS_u	1.569	-1.253	0.210284	0.231
	GBR_u	0.478	0.691	0.489327	0.507	GBR_u	0.073	0.269	0.787704	0.779	GBR_u	1.614	-1.271	0.203907	0.205
	STU_v	1.625	-1.275	0.202366	0.2	STU_v	1.29	1.136	0.255995	0.352	STU_v	2.326	1.525	0.127252	0.171
	w_BEB	0.003	0.059	0.953107	0.961	w_BEB	7.48	-2.735	0.0062381	0.053	w_BEB	0.395	0.628	0.5298	0.58
	x_w	0.02	0.141	0.888116	0.882	x_w	6.439	-2.538	0.0111626	0.074	x_w	0.142	0.377	0.706046	0.746
	y_t	0.014	-0.118	0.906189	0.902	y_t	3.002	-1.733	0.0831812	0.227	y_t	0.149	-0.387	0.69902	0.755
	y_x	0.014	-0.118	0.906189	0.902	y_x	3.002	-1.733	0.0831812	0.227	y_x	0.149	-0.387	0.69902	0.755
	JPT_x	0.048	0.22	0.826109	0.844	JPT_x	4.692	-2.166	0.0303023	0.1	JPT_x	0.387	0.622	0.534007	0.587
	CHB_w	0.002	-0.045	0.964316	0.961	CHB_w	7.251	-2.693	0.00708801	0.038	CHB_w	0.746	0.864	0.387692	0.442
	PEL_y	0.014	-0.118	0.906189	0.902	PEL_y	3.002	-1.733	0.0831812	0.227	PEL_y	0.149	-0.387	0.69902	0.755
	Total	10.45	NaN	0.234839	0.202	Total	11.852	NaN	0.157921	0.261	Total	7.125	NaN	0.52322	0.558
	FDR Corrected p-value			0.469679		FDR Corrected p-value			0.177662		FDR Corrected p-value			0.688403
Kidney diseases	European Ascertained					East Asian Ascertained					Multi-ancestry Ascertained
	branch	Q_B	q_B	Pval	SignRandPval	branch	Q_B	q_B	Pval	SignRandPval	branch	Q_B	q_B	Pval	SignRandPval
	q_r	1.552	-1.246	0.212786	0.241	q_r	9.185	-3.031	0.00244039	0.004	q_r	0.713	0.844	0.398471	0.401
	s_r	1.552	1.246	0.212786	0.241	s_r	9.185	3.031	0.00244039	0.004	s_r	0.713	-0.844	0.398471	0.401
	t_s	0.133	-0.364	0.715851	0.757	t_s	1.252	1.119	0.263121	0.333	t_s	4.033	-2.008	0.0446193	0.078
	u_t	1.808	-1.345	0.178773	0.24	u_t	2.721	1.649	0.0990508	0.162	u_t	6.156	-2.481	0.0130969	0.036
	v_s	3.281	1.811	0.0700796	0.091	v_s	7.622	2.761	0.00576605	0.014	v_s	0.388	0.623	0.533114	0.571
	BEB_v	7.573	2.752	0.00592539	0.006	BEB_v	4.766	2.183	0.0290191	0.057	BEB_v	1.18	1.086	0.277317	0.292
	MSL_q	2.376	-1.541	0.123199	0.144	MSL_q	10.106	-3.179	0.00147796	0.002	MSL_q	1.097	1.048	0.294865	0.3
	YRI_q	0.822	-0.907	0.364566	0.402	YRI_q	7.71	-2.777	0.00549237	0.01	YRI_q	0.374	0.612	0.540812	0.54
	IBS_u	0.908	-0.953	0.340703	0.405	IBS_u	2.129	1.459	0.14458	0.216	IBS_u	5.286	-2.299	0.0214964	0.051
	GBR_u	2.732	-1.653	0.098349	0.145	GBR_u	3.046	1.745	0.0809581	0.138	GBR_u	6.366	-2.523	0.0116317	0.043
	STU_v	4.804	-2.192	0.028396	0.041	STU_v	4.438	2.107	0.0351384	0.08	STU_v	1.281	-1.132	0.257623	0.31
	w_BEB	7.573	2.752	0.00592539	0.006	w_BEB	4.766	2.183	0.0290191	0.057	w_BEB	1.18	1.086	0.277317	0.292
	x_w	11.393	3.375	0.000737244	0.002	x_w	1.188	1.09	0.275706	0.33	x_w	2.773	1.665	0.0958755	0.095
	y_t	8.202	2.864	0.00418547	0.006	y_t	2.061	-1.436	0.151139	0.18	y_t	1.335	1.155	0.247996	0.238
	y_x	8.202	2.864	0.00418547	0.006	y_x	2.061	-1.436	0.151139	0.18	y_x	1.335	1.155	0.247996	0.238
	JPT_x	6.869	2.621	0.00877203	0.011	JPT_x	3.785	1.945	0.0517258	0.082	JPT_x	1.996	1.413	0.157685	0.158
	CHB_w	2.992	1.73	0.0836934	0.108	CHB_w	10.656	3.264	0.0010971	0.002	CHB_w	0.082	0.286	0.774603	0.804
	PEL_y	8.202	2.864	0.00418547	0.006	PEL_y	2.061	-1.436	0.151139	0.18	PEL_y	1.335	1.155	0.247996	0.238
	Total	25.822	NaN	0.00112659	0.002	Total	29.773	NaN	0.000231867	0	Total	14.448	NaN	0.0707992	0.063
	FDR Corrected p-value			0.0112659		FDR Corrected p-value			0.0010434		FDR Corrected p-value			0.318596
Hypertensive heart disease(Systolic BP)	European Ascertained					East Asian Ascertained					Multi-ancestry Ascertained
	branch	Q_B	q_B	Pval	SignRandPval	branch	Q_B	q_B	Pval	SignRandPval	branch	Q_B	q_B	Pval	SignRandPval
	q_r	1.308	-1.144	0.252742	0.34	q_r	3.924	1.981	0.0476005	0.084	q_r	1.515	1.231	0.218361	0.257
	s_r	1.308	1.144	0.252742	0.34	s_r	3.924	-1.981	0.0476005	0.084	s_r	1.515	-1.231	0.218361	0.257
	t_s	0.11	0.331	0.740465	0.757	t_s	0.628	0.792	0.428246	0.532	t_s	6.207	-2.491	0.0127266	0.017
	u_t	0.012	-0.11	0.91229	0.913	u_t	0.562	0.75	0.45328	0.481	u_t	4.734	-2.176	0.029572	0.035
	v_s	1.247	1.117	0.264151	0.312	v_s	9.334	-3.055	0.00224958	0.012	v_s	0.303	0.551	0.581968	0.621
	BEB_v	4.731	2.175	0.0296197	0.054	BEB_v	11.242	-3.353	0.000799789	0.01	BEB_v	0.551	0.742	0.458047	0.512
	MSL_q	2.08	-1.442	0.149282	0.211	MSL_q	2.458	1.568	0.116962	0.139	MSL_q	1.045	1.022	0.306627	0.346
	YRI_q	0.648	-0.805	0.420697	0.473	YRI_q	5.409	2.326	0.0200346	0.04	YRI_q	1.951	1.397	0.162454	0.173
	IBS_u	0.123	0.351	0.725836	0.74	IBS_u	1.378	1.174	0.240386	0.284	IBS_u	4.107	-2.026	0.0427144	0.052
	GBR_u	0.306	-0.553	0.580192	0.635	GBR_u	0.088	0.296	0.767293	0.786	GBR_u	4.851	-2.203	0.0276244	0.031
	STU_v	7.011	-2.648	0.00809897	0.013	STU_v	0.043	0.206	0.836467	0.856	STU_v	0.169	-0.411	0.681259	0.688
	w_BEB	4.731	2.175	0.0296197	0.054	w_BEB	11.242	-3.353	0.000799789	0.01	w_BEB	0.551	0.742	0.458047	0.512
	x_w	3.915	1.979	0.0478539	0.096	x_w	8.253	-2.873	0.00406909	0.022	x_w	0.441	0.664	0.506756	0.551
	y_t	1.823	1.35	0.176951	0.287	y_t	0.05	0.223	0.823556	0.854	y_t	1.546	-1.243	0.213777	0.344
	y_x	1.823	1.35	0.176951	0.287	y_x	0.05	0.223	0.823556	0.854	y_x	1.546	-1.243	0.213777	0.344
	JPT_x	2.854	1.689	0.09115	0.109	JPT_x	12.036	-3.469	0.000521741	0.01	JPT_x	1.841	1.357	0.174886	0.237
	CHB_w	4.79	2.189	0.0286325	0.044	CHB_w	12.85	-3.585	0.000337463	0.005	CHB_w	0.577	0.76	0.447313	0.499
	PEL_y	1.823	1.35	0.176951	0.287	PEL_y	0.05	0.223	0.823556	0.854	PEL_y	1.546	-1.243	0.213777	0.344
	Total	23.138	NaN	0.00319169	0.003	Total	22.273	NaN	0.00443409	0.008	Total	9.437	NaN	0.30676	0.323
	FDR Corrected p-value			0.0159585		FDR Corrected p-value			0.00997671		FDR Corrected p-value			0.688403
Colon and rectum cancers	European Ascertained					East Asian Ascertained					Multi-ancestry Ascertained
	branch	Q_B	q_B	Pval	SignRandPval	branch	Q_B	q_B	Pval	SignRandPval	branch	Q_B	q_B	Pval	SignRandPval
	q_r	0.292	-0.54	0.589221	0.666	q_r	0.129	0.359	0.719865	0.784	q_r	0.08	0.283	0.776888	0.806
	s_r	0.292	0.54	0.589221	0.666	s_r	0.129	-0.359	0.719865	0.784	s_r	0.08	-0.283	0.776888	0.806
	t_s	0.16	0.399	0.689539	0.708	t_s	1.38	1.175	0.240182	0.344	t_s	0.022	0.148	0.882237	0.892
	u_t	0.59	0.768	0.442476	0.44	u_t	0.678	0.824	0.410196	0.443	u_t	0.296	0.544	0.586562	0.589
	v_s	0.107	0.328	0.743179	0.794	v_s	1.958	-1.399	0.161678	0.213	v_s	0.217	-0.466	0.641489	0.679
	BEB_v	0.108	0.328	0.742982	0.786	BEB_v	0.982	-0.991	0.321723	0.401	BEB_v	0.12	-0.346	0.72902	0.776
	MSL_q	0.332	-0.576	0.564329	0.621	MSL_q	0.533	0.73	0.465354	0.588	MSL_q	0.115	0.339	0.734914	0.769
	YRI_q	0.235	-0.485	0.627909	0.709	YRI_q	0.001	-0.026	0.97951	0.978	YRI_q	0.048	0.218	0.827249	0.852
	IBS_u	0.56	0.748	0.454231	0.436	IBS_u	1.477	1.215	0.224267	0.249	IBS_u	0.024	0.155	0.877107	0.874
	GBR_u	0.555	0.745	0.456106	0.466	GBR_u	0.158	0.397	0.691357	0.722	GBR_u	0.798	0.893	0.371675	0.394
	STU_v	0.004	0.064	0.949251	0.949	STU_v	1.908	-1.381	0.167135	0.191	STU_v	0.172	-0.414	0.678651	0.706
	w_BEB	0.108	0.328	0.742982	0.786	w_BEB	0.982	-0.991	0.321723	0.401	w_BEB	0.12	-0.346	0.72902	0.776
	x_w	0.001	-0.028	0.97744	0.972	x_w	0.002	0.049	0.960885	0.967	x_w	0.542	-0.736	0.461434	0.522
	y_t	1.09	-1.044	0.296486	0.385	y_t	1.407	1.186	0.235625	0.306	y_t	1.335	-1.156	0.247871	0.31
	y_x	1.09	-1.044	0.296486	0.385	y_x	1.407	1.186	0.235625	0.306	y_x	1.335	-1.156	0.247871	0.31
	JPT_x	0.205	0.453	0.650555	0.722	JPT_x	0.245	-0.495	0.620754	0.691	JPT_x	0.105	-0.325	0.745362	0.797
	CHB_w	0.517	0.719	0.472096	0.516	CHB_w	4.535	-2.13	0.0332027	0.078	CHB_w	0.024	0.154	0.877972	0.884
	PEL_y	1.09	-1.044	0.296486	0.385	PEL_y	1.407	1.186	0.235625	0.306	PEL_y	1.335	-1.156	0.247871	0.31
	Total	3.371	NaN	0.90898	0.904	Total	24.31	NaN	0.00203319	0.015	Total	6.045	NaN	0.642176	0.658
	FDR Corrected p-value			0.924519		FDR Corrected p-value			0.00609957		FDR Corrected p-value			0.722447
Breast Cancer	European Ascertained					East Asian Ascertained					Multi-ancestry Ascertained
	branch	Q_B	q_B	Pval	SignRandPval	branch	Q_B	q_B	Pval	SignRandPval	branch	Q_B	q_B	Pval	SignRandPval
	q_r	0.336	0.58	0.561864	0.597	q_r	0.288	0.537	0.591359	0.616	q_r	0.594	0.77	0.441017	0.544
	s_r	0.336	-0.58	0.561864	0.597	s_r	0.288	-0.537	0.591359	0.616	s_r	0.594	-0.77	0.441017	0.544
	t_s	0.29	-0.538	0.590293	0.629	t_s	0.049	0.222	0.82448	0.845	t_s	0.203	-0.45	0.652634	0.676
	u_t	0.154	-0.393	0.694556	0.712	u_t	0.209	0.457	0.647804	0.644	u_t	0.199	-0.447	0.655156	0.645
	v_s	0.069	-0.262	0.793085	0.835	v_s	0.695	-0.834	0.404384	0.375	v_s	0.32	-0.566	0.571433	0.63
	BEB_v	0.007	-0.083	0.934026	0.947	BEB_v	1.09	-1.044	0.296522	0.281	BEB_v	0.118	-0.343	0.73155	0.773
	MSL_q	0.559	0.747	0.454779	0.496	MSL_q	0.376	0.613	0.539572	0.557	MSL_q	0.656	0.81	0.417969	0.502
	YRI_q	0.154	0.392	0.694838	0.703	YRI_q	0.195	0.442	0.65885	0.686	YRI_q	0.496	0.704	0.481344	0.578
	IBS_u	0.277	-0.526	0.598604	0.629	IBS_u	0.175	0.418	0.675637	0.685	IBS_u	0.039	-0.198	0.843432	0.833
	GBR_u	0.058	-0.241	0.80957	0.823	GBR_u	0.22	0.469	0.63885	0.625	GBR_u	0.442	-0.665	0.506081	0.477
	STU_v	0.289	-0.538	0.590704	0.626	STU_v	0.164	0.405	0.685222	0.687	STU_v	0.511	-0.715	0.474681	0.447
	w_BEB	0.007	-0.083	0.934026	0.947	w_BEB	1.09	-1.044	0.296522	0.281	w_BEB	0.118	-0.343	0.73155	0.773
	x_w	0.149	-0.386	0.699556	0.758	x_w	3.666	-1.915	0.0555408	0.054	x_w	0.033	-0.18	0.856926	0.886
	y_t	0.249	-0.499	0.617996	0.653	y_t	0.449	-0.67	0.502948	0.514	y_t	0.004	-0.066	0.947486	0.953
	y_x	0.249	-0.499	0.617996	0.653	y_x	0.449	-0.67	0.502948	0.514	y_x	0.004	-0.066	0.947486	0.953
	JPT_x	0.048	-0.22	0.825942	0.867	JPT_x	3.729	-1.931	0.0534675	0.046	JPT_x	0.033	-0.181	0.856724	0.873
	CHB_w	0.082	0.287	0.774222	0.819	CHB_w	0.01	0.1	0.920667	0.9	CHB_w	0.252	-0.502	0.615515	0.649
	PEL_y	0.249	-0.499	0.617996	0.653	PEL_y	0.449	-0.67	0.502948	0.514	PEL_y	0.004	-0.066	0.947486	0.953
	Total	3.151	NaN	0.924519	0.9	Total	19.021	NaN	0.0147468	0.007	Total	2.27	NaN	0.971591	0.937
	FDR Corrected p-value			0.924519		FDR Corrected p-value			0.0265442		FDR Corrected p-value			0.971591

### Sheet: Table S3 - iHS percentiles
Recent Positive Selection (iHS enrichment)
	European Ascertained Percentile
	AFR							SAS					EAS					EUR						AMR
Traits	ACB	ESN	GWD	LWK	MSL	YRI	ASW	BEB	GIH	ITU	PJL	STU	CDX	CHB	CHS	JPT	KHV	CEU	FIN	GBR	IBS	TSI	CLM	MXL	PEL	PUR
Ischaemic heart disease (CAD)	28.3133	48.1928	35.241	54.6185	83.9357	67.2691	90.261	96.7871	88.6546	98.1928	85.241	96.3855	31.1245	83.2329	76.6064	17.5703	75.3012	7.83133	6.4257	60.241	42.4699	69.1767	33.0321	79.1165	86.5462	83.8353
Stroke (Ischemic)	79.1165	70.6827	75.7028	72.8916	69.6787	88.3534	77.9116	39.0562	12.6506	40.261	28.3133	52.51	65.1606	78.6145	41.7671	74.1968	35.3414	48.0924	49.0964	44.9799	70.7831	56.6265	14.0562	42.6707	11.1446	51.6064
Chronic obstructive pulmonary disease	5.47112	22.999	31.1044	53.0902	20.0608	48.4296	36.4742	25.5319	65.1469	9.92908	42.4519	59.1692	4.45795	3.95137	1.92503	2.02634	13.3739	75.4813	38.0952	74.5694	87.7406	15.7042	47.2138	34.2452	9.72644	93.3131
Trachea, bronchus, lung cancers	67.003	41.2714	62.8658	38.446	64.9849	69.3239	36.226	71.8466	68.6176	42.6842	57.7195	47.9314	54.1877	49.6468	37.0333	79.5156	42.9869	89.8083	77.6993	92.331	36.0242	78.1029	88.1937	69.6266	80.9284	62.8658
Alzheimer disease and other dementias	36.7828	41.0861	40.9836	40.3689	38.1148	45.7992	1.02459	51.2295	13.832	81.8648	49.4877	89.959	54.4057	84.1189	38.832	33.709	91.291	57.4795	42.5205	63.627	88.3197	94.4672	10.041	77.1516	49.1803	61.8852
Diabetes mellitus	18.246	49.496	10.4839	70.4637	21.4718	40.8266	18.0444	55.5444	48.6895	64.4153	62.2984	58.7702	8.36694	26.0081	84.0726	84.6774	38.4073	23.4879	77.0161	64.1129	28.7298	37.9032	75.1008	64.7177	35.3831	63.4073
Kidney diseases	7.8	37.1	33.9	29.9	22.9	66.7	20.5	33.2	11.8	7.8	65.9	18.9	98.5	17.9	79.2	10.6	25.3	10.8	81.8	42.2	7.1	6.1	41.7	74.2	98.2	25.1
Hypertensive heart disease(Systolic BP)	93.0931	82.1822	91.3914	41.2412	85.2853	92.6927	73.5736	41.6416	15.7157	15.7157	67.5676	87.1872	23.1231	13.6136	27.8278	12.2122	76.7768	36.2362	33.3333	55.8559	86.0861	74.2743	53.4535	83.2833	99.1992	45.6456
Colon and rectum cancers	5.30612	33.2653	25.3061	29.4898	6.32653	7.2449	12.551	13.1633	77.8571	49.6939	49.6939	2.7551	41.4286	37.449	22.2449	37.449	34.6939	44.898	50.7143	40.8163	60.3061	34.4898	23.6735	15.4082	25.4082	25.8163
Breast Cancer	27.1271	38.8388	13.1131	46.2462	1.6016	6.40641	25.3253	5.80581	5.80581	1.1011	3.6036	0.2002	55.8559	54.4545	88.7888	51.1512	43.9439	26.7267	57.0571	1.2012	8.20821	9.50951	29.4294	20.2202	75.976	18.2182
	East Asian Ascertained Percentile
	AFR							SAS					EAS					EUR						AMR
Traits	ACB	ESN	GWD	LWK	MSL	YRI	ASW	BEB	GIH	ITU	PJL	STU	CDX	CHB	CHS	JPT	KHV	CEU	FIN	GBR	IBS	TSI	CLM	MXL	PEL	PUR
Ischaemic heart disease (CAD)	22.7	20.4	58.7	9.1	53.2	5.2	21.2	76.9	46.1	70.2	43.7	67.6	77	91.1	80.7	60.8	52.6	61.8	34.8	37.5	88.4	99.5	70.7	54.7	26.9	54.2
Stroke (Ischemic)	45.5455	49.7497	83.984	15.4154	23.023	45.1451	67.7678	78.0781	76.5766	68.7688	29.8298	58.1582	82.0821	67.968	56.6567	55.2553	60.2603	72.8729	13.9139	66.0661	54.4545	59.2593	13.1131	38.3383	72.7728	26.7267
Chronic obstructive pulmonary disease	39.8798	23.0461	15.9319	57.7154	36.9739	40.2806	71.6433	58.6172	59.8196	53.3066	18.6373	50.501	58.7174	10.4208	89.3788	94.99	25.7515	82.1643	68.8377	81.5631	85.1703	76.5531	79.4589	84.7695	93.8878	44.8898
Trachea, bronchus, lung cancers	57.4575	71.5716	72.2723	48.3483	25.7257	66.3664	4.8048	26.4264	41.4414	58.2583	64.4645	55.3554	60.4605	39.2392	38.9389	74.5746	41.4414	51.7518	20.1201	91.6917	45.4454	83.7838	46.3463	68.1682	77.5776	31.7317
Alzheimer disease and other dementias
Diabetes mellitus	15.3	13.8	62.1	52.1	24.9	55.8	70.1	82.4	92.2	94.7	91	58.8	85.1	60.9	83.7	88.2	91.2	60.2	49.4	77.9	28.4	56.5	98.2	89	94.3	78.3
Kidney diseases	7.7	14.6	18.2	2.4	7	12.1	0.2	10.7	15	20.9	5.4	11.2	16.6	57.4	51.9	39.5	13.5	32.2	55.8	19.7	36.9	30.9	45.6	17.1	29.8	33.8
Hypertensive heart disease(Systolic BP)	89	95.8	54.7	52.6	87.7	91	43.2	74.7	67.3	60.6	83.3	31.1	87.2	82.4	67.6	77	93.5	61.4	48.3	81.5	78.1	75.5	31.7	28.5	58.1	64.3
Colon and rectum cancers	51.4	15.9	44.2	7	72.1	44.6	11.6	7.4	50.3	21.9	11.7	12.5	12.7	8.9	5.9	14.2	2.3	56.4	60.3	15.7	17.9	62.4	9.2	13.4	2.1	1.4
Breast Cancer	60.1202	71.0421	46.5932	34.5691	26.2525	56.012	33.8677	58.9178	32.9659	58.2164	37.976	27.6553	80.6613	19.8397	73.5471	31.4629	73.5471	35.0701	64.8297	25.1503	39.479	42.1844	42.8858	50.3006	44.1884	30.9619
	Multi Ancestry Ascertained Percentile
	AFR							SAS					EAS					EUR						AMR
Traits	ACB	ESN	GWD	LWK	MSL	YRI	ASW	BEB	GIH	ITU	PJL	STU	CDX	CHB	CHS	JPT	KHV	CEU	FIN	GBR	IBS	TSI	CLM	MXL	PEL	PUR
Ischaemic heart disease (CAD)	29.3051	73.9174	50.2518	40.3827	43.5045	62.3364	28.0967	48.2377	29.9094	25.8812	40.4834	51.7623	38.9728	34.8439	23.0614	56.5962	23.4642	4.63243	34.3404	34.9446	39.8792	17.0191	30.5136	45.8207	86.2034	14.6022
Stroke (Ischemic)	11.4228	14.7295	28.3567	39.2786	29.9599	31.6633	19.9399	0.901804	41.7836	11.2224	41.5832	42.6854	38.7776	16.0321	44.8898	17.9359	32.5651	11.2224	65.7315	66.2325	73.7475	55.7114	22.6453	57.515	56.8136	49.2986
Chronic obstructive pulmonary disease	16.5663	39.5582	50	6.4257	10.6426	44.0763	50.9036	86.245	89.1566	84.1365	64.6586	85.9438	78.8153	35.241	66.6667	28.8153	56.2249	76.7068	62.249	78.4137	69.6787	81.5261	59.5382	35.743	75.1004	89.1566
Trachea, bronchus, lung cancers	97.9	94.6	83.7	29.8	90.4	95.8	74.1	49.5	38.5	29.3	14	26.3	26.3	23.4	13.9	67.2	28	92	42.1	72.8	75	91	76.4	43.3	99.9	46.6
Alzheimer disease and other dementias
Diabetes mellitus	5.7	4.6	13.6	8.3	3.8	10.8	1.5	44.4	25.7	42.8	68.3	40	44.1	13.8	58.6	22.7	50	26.2	23.9	43.9	9.5	37.5	58.9	18.4	98.8	23.9
Kidney diseases	12.7	18	70	33.6	34.9	29.4	9.4	0.8	5.5	0.7	1.4	15.4	1.5	1.9	0.6	1.6	1	27.6	70.1	44.3	6.4	13.5	15.9	59.1	49.4	8
Hypertensive heart disease(Systolic BP)	80.8617	60.4208	40.1804	71.4429	80.4609	75.5511	68.0361	35.5711	50.9018	59.3186	65.0301	30.3607	69.6393	69.9399	90.3808	51.002	88.1764	25.7515	51.6032	27.5551	49.6994	59.519	56.7134	46.1924	78.7575	64.5291
Colon and rectum cancers	5.5	3	8.6	31.2	14.7	2	25.8	19.4	44.9	11.5	26.2	1.5	52.7	37.9	20.6	57.7	62.3	7.9	19.1	9.7	36	56.8	27.4	15.8	15.3	53
Breast Cancer	65.0905	36.6197	25.7545	7.04225	14.6881	9.15493	18.3099	63.3803	57.5453	67.8068	33.501	77.7666	90.0402	84.7082	94.2656	93.3602	79.7787	17.002	57.5453	45.0704	5.03018	2.8169	46.0765	61.8712	74.2455	70.0201

### Sheet: Table S4 - iHS weighting
Weighting KDE by effect size comparison - Recent positive selection (iHS)
	European Ascertained Percentile (weighted by effect size)
	AFR							SAS					EAS					EUR						AMR
Traits	ACB	ESN	GWD	LWK	MSL	YRI	ASW	BEB	GIH	ITU	PJL	STU	CDX	CHB	CHS	JPT	KHV	CEU	FIN	GBR	IBS	TSI	CLM	MXL	PEL	PUR
Ischaemic heart disease (CAD)	28.3133	48.1928	35.241	54.6185	83.9357	67.2691	90.261	96.7871	88.6546	98.1928	85.241	96.3855	31.1245	83.2329	76.6064	17.5703	75.3012	7.83133	6.4257	60.241	42.4699	69.1767	33.0321	79.1165	86.5462	83.8353
Stroke (Ischemic)	79.1165	70.6827	75.7028	72.8916	69.6787	88.3534	77.9116	39.0562	12.6506	40.261	28.3133	52.51	65.1606	78.6145	41.7671	74.1968	35.3414	48.0924	49.0964	44.9799	70.7831	56.6265	14.0562	42.6707	11.1446	51.6064
Chronic obstructive pulmonary disease	5.47112	22.999	31.1044	53.0902	20.0608	48.4296	36.4742	25.5319	65.1469	9.92908	42.4519	59.1692	4.45795	3.95137	1.92503	2.02634	13.3739	75.4813	38.0952	74.5694	87.7406	15.7042	47.2138	34.2452	9.72644	93.3131
Trachea, bronchus, lung cancers	67.003	41.2714	62.8658	38.446	64.9849	69.3239	36.226	71.8466	68.6176	42.6842	57.7195	47.9314	54.1877	49.6468	37.0333	79.5156	42.9869	89.8083	77.6993	92.331	36.0242	78.1029	88.1937	69.6266	80.9284	62.8658
Alzheimer disease and other dementias	36.7828	41.0861	40.9836	40.3689	38.1148	45.7992	1.02459	51.2295	13.832	81.8648	49.4877	89.959	54.4057	84.1189	38.832	33.709	91.291	57.4795	42.5205	63.627	88.3197	94.4672	10.041	77.1516	49.1803	61.8852
Diabetes mellitus	18.246	49.496	10.4839	70.4637	21.4718	40.8266	18.0444	55.5444	48.6895	64.4153	62.2984	58.7702	8.36694	26.0081	84.0726	84.6774	38.4073	23.4879	77.0161	64.1129	28.7298	37.9032	75.1008	64.7177	35.3831	63.4073
Kidney diseases	7.8	37.1	33.9	29.9	22.9	66.7	20.5	33.2	11.8	7.8	65.9	18.9	98.5	17.9	79.2	10.6	25.3	10.8	81.8	42.2	7.1	6.1	41.7	74.2	98.2	25.1
Hypertensive heart disease(Systolic BP)	93.0931	82.1822	91.3914	41.2412	85.2853	92.6927	73.5736	41.6416	15.7157	15.7157	67.5676	87.1872	23.1231	13.6136	27.8278	12.2122	76.7768	36.2362	33.3333	55.8559	86.0861	74.2743	53.4535	83.2833	99.1992	45.6456
Colon and rectum cancers	5.30612	33.2653	25.3061	29.4898	6.32653	7.2449	12.551	13.1633	77.8571	49.6939	49.6939	2.7551	41.4286	37.449	22.2449	37.449	34.6939	44.898	50.7143	40.8163	60.3061	34.4898	23.6735	15.4082	25.4082	25.8163
Breast Cancer	27.1271	38.8388	13.1131	46.2462	1.6016	6.40641	25.3253	5.80581	5.80581	1.1011	3.6036	0.2002	55.8559	54.4545	88.7888	51.1512	43.9439	26.7267	57.0571	1.2012	8.20821	9.50951	29.4294	20.2202	75.976	18.2182
	European Ascertained Percentile (not weighted by effect size)
	AFR							SAS					EAS					EUR						AMR
Traits	ACB	ESN	GWD	LWK	MSL	YRI	ASW	BEB	GIH	ITU	PJL	STU	CDX	CHB	CHS	JPT	KHV	CEU	FIN	GBR	IBS	TSI	CLM	MXL	PEL	PUR
Ischaemic heart disease (CAD)	17.1171	66.967	96.0961	30.1301	11.6116	88.4885	71.0711	39.7397	50.951	8.00801	68.0681	89.6897	33.5335	40.4404	98.0981	19.019	63.2633	49.4494	69.4695	83.3834	84.985	81.7818	81.2813	97.6977	69.6697	68.0681
Stroke (Ischemic)	71.3427	72.2445	31.8637	48.497	55.3106	68.7375	33.3667	17.0341	64.5291	41.5832	48.1964	11.7234	59.6192	65.9319	41.984	70.0401	27.6553	59.7194	58.8176	31.1623	10.1202	38.7776	56.3126	53.9078	61.3226	82.1643
Chronic obstructive pulmonary disease	4.45344	31.1741	24.5951	5.36437	64.0688	5.16194	2.22672	26.6194	23.1781	34.3117	75.7085	52.5304	41.0931	78.8462	7.79352	2.12551	17.1053	41.1943	27.2267	26.9231	12.753	35.5263	85.4251	41.2955	13.1579	46.5587
Trachea, bronchus, lung cancers	77.0938	45.3078	84.0565	49.8486	95.4591	58.6276	30.9788	96.5691	59.8385	91.8264	96.67	78.002	68.7185	43.3905	55.1968	81.8365	41.6751	48.6377	67.9112	79.6165	86.1756	76.0848	73.5621	48.7386	86.3774	80.5247
Alzheimer disease and other dementias	48.2582	1.02459	40.3689	60.9631	51.7418	84.8361	47.8484	11.373	35.5533	50.8197	53.2787	17.9303	41.9057	69.877	59.7336	40.1639	86.6803	42.418	48.1557	76.6393	46.209	35.7582	49.0779	77.9713	83.8115	48.4631
Diabetes mellitus	11.1895	16.129	68.9516	11.4919	30.0403	29.9395	83.5685	78.2258	35.4839	82.6613	74.3952	61.7944	10.7863	35.3831	71.6734	56.1492	41.7339	57.8629	15.3226	71.371	35.7863	75.9073	69.7581	64.8185	53.9315	24.3952
Kidney diseases	13.1	30.2	18.2	98.8	4.3	24.4	74	34.7	58.5	57.5	13.1	4.6	31.4	5.6	5.2	16.7	29	31.3	38.7	76	97.9	50.6	20.4	9.6	4.3	84.1
Hypertensive heart disease(Systolic BP)	75.4246	31.3686	49.4505	20.7792	34.965	12.2877	19.8801	54.2458	81.6184	31.7682	49.3506	22.6773	62.9371	65.4346	22.1778	4.2957	81.3187	33.4665	42.957	88.2118	99.3007	63.9361	39.6603	92.7073	53.4466	70.9291
Colon and rectum cancers	5.20408	11.2245	14.3878	39.5918	47.0408	42.3469	24.898	23.1633	22.8571	48.3673	29.1837	74.0816	26.7347	59.4898	53.1633	43.5714	34.5918	26.7347	7.65306	20.7143	34.6939	49.4898	27.0408	2.7551	33.2653	10.6122
Breast Cancer	34.7652	27.0729	4.5954	42.957	29.5704	38.961	73.3267	36.2637	36.4635	35.6643	1.0989	8.99101	17.2827	7.79221	1.1988	35.5644	33.0669	62.8372	1.0989	28.971	83.017	3.996	13.6863	0.2997	18.7812	4.2957

### Sheet: Table S5 - B threshold
McVicker's B statistic enrichment results for different thresholds in European asceratined GWAS
Traits	Bstat Percentile (Bstat < 0.317)	Bstat Percentile (Bstat < 0.2)	Bstat Percentile (Bstat < 0.1)
Ischaemic heart disease (CAD)	98.7952	95.8	83
Stroke (Ischemic)	98.8095	99.7	99.6
Chronic obstructive pulmonary disease	98.8543	92.7	89.4
Trachea, bronchus, lung cancers	91.8	72.4	68.4
Alzheimer disease and other dementias	96.1	92.2	95.7
Diabetes mellitus	97.7	99.8	99.9
Kidney diseases	99.9	99.9	99.9
Hypertensive heart disease(Systolic BP)	99.9	99.9	99.9
Colon and rectum cancers	88	83.3	79.2
Breast Cancer	99.1632	98.2	80.5

### Sheet: Table S6 - B weighting
Weighting KDE by effect size comparison - Background Selection (McVicker's B)
Traits	Bstat Percentile (weighted by effect size)	Bstat Percentile (not weighted by effect size)
Ischaemic heart disease (CAD)	98.7952	99.7
Stroke (Ischemic)	98.8095	>99.9
Chronic obstructive pulmonary disease	98.8543	99.9
Trachea, bronchus, lung cancers	91.8	98.4
Alzheimer disease and other dementias	96.1	99.8
Diabetes mellitus	97.7	97.5
Kidney diseases	>99.9	>99.9
Hypertensive heart disease(Systolic BP)	>99.9	>99.9
Colon and rectum cancers	88	94.2
Breast Cancer	99.1632	99.9
